# Long-read metagenomics and methylation-based binning allow the description of the emerging high-risk antibiotic resistance genes and their hidden hosts in complex communities

**DOI:** 10.64898/2026.02.18.26346558

**Authors:** Melina Markkanen, Heidi Putkuri, Dovydas Kičiatovas, Ville Mustonen, Marko Virta, Antti Karkman

## Abstract

Antibiotic resistance genes (ARGs) circulating among clinically relevant bacteria pose serious challenges to public health. Given the ancient and environmental bacterial origins of ARGs, a better understanding of the carriers of ARGs beyond the clinically most relevant species is urgently needed for more farsighted resistance monitoring and intervention measures. While the risks of emerging ARGs from environmental sources have been recognized, the identification bottlenecks stem from the limitations of shotgun metagenomic sequencing and bioinformatic methods. Here, we used long-read metagenomic sequencing and bacteria-specific methylation profiles to re-establish the links between established (well-described) or latent (absent in databases) ARGs and their bacterial and genetic contexts in wastewater. The base modification data produced by PacBio SMRT sequencing was analyzed by an in-house pipeline utilizing position weight matrices and UMAP visualizations. The approach was validated by a synthetic community with known bacterial composition. Our analysis revealed several previously unreported ARGs and their hosts with varying risk levels defined by their potential as emerging public health threats. For instance, *Arcobacter*, as one of the prevalent taxa in influent wastewater, was shown to carry a latent beta-lactamase gene with high predicted mobility potential. Of the other emerging beta-lactamases, we provided a real-life example of ongoing p*dif* module-mediated genetic reshuffling of the *bla*MCA gene occurring at least within *Acinetobacter* hosts in our samples. Additionally, we identified *Simplicispira*, Phycisphaerae, and environmental groups of the Bacteroidales order as the carriers of established, clinically important ARGs. These findings support the intermediate host roles of strictly environmental bacteria for the further dissemination of mobilized ARGs, highlighting the importance of exploring the uncultivated, or non-pathogenic, carriers of ARGs for the early detection of newly arising ARGs and mobility mechanisms.
