## Supplementary Tables (Table S1-S10) for "Long-read metagenomics and methylation-based binning allow the description of the emerging high-risk antibiotic resistance genes and their hidden hosts in complex communities"

### Sheet: Table S1
WGS data for synthetic community
Strain ID	Species	Elements
HAMBI_0006	Pseudomonas_E putida	chromosome
HAMBI_0105	Agrobacterium tumefaciens	chromosome1, chromosome2, plasmid
HAMBI_0262	Brevundimonas bullata	chromosome*
HAMBI_0403	Comamonas testosteroni_C	chromosome, plasmid
HAMBI_1287	Citrobacter_B koseri	chromosome, plasmid1, plasmid2
HAMBI_1292	Morganella morganii	chromosome
HAMBI_1299	Kluyvera intermedia	chromosome, plasmid
HAMBI_1842	Sphingobium yanoikuyae	chromosome, plasmid1*, plasmid2, plasmid3, plasmid4, plasmid5*, plasmid6
HAMBI_1896	Sphingobacterium spiritivorum	chromosome
HAMBI_1972	Aeromonas caviae	chromosome
HAMBI_1977	Pseudomonas_E chlororaphis	chromosome
HAMBI_2159	Trinickia caryophylli	chromosome1*, chromosome2*
HAMBI_2160	Bordetella avium	chromosome
HAMBI_2164	Cupriavidus oxalaticus	chromosome1, chromosome2
HAMBI_2443	Paracoccus denitrificans	chromosome, plasmid1, plasmid2
HAMBI_2494	Paraburkholderia kururiensis_A	chromosome*, plasmid*
HAMBI_2659	Stenotrophomonas maltophilia	chromosome
HAMBI_3237	Microvirga lotononidis	chromosome, plasmid1, plasmid2, plasmid3*
* not detected by BLASTn

### Sheet: Table S2
Threshold optimization for Random Forest classifier
>20
		Accuracy Train	Accuracy Test	Precision	Recall	F1 Score		Number of samples in each species in the train set:			Number of samples in each species in the test set:
	phylum	1	1	1	1	1		Citrobacter_B_koseri	185		Citrobacter_B_koseri	47
	class	1	0.934066	0.936122	0.934066	0.930332		Microvirga_lotononidis	78		Microvirga_lotononidis	20
	order	1	0.866667	0.898901	0.866667	0.836684		Comamonas_testosteroni_C	78		Comamonas_testosteroni_C	19
	family	1	0.854749	0.834309	0.854749	0.834843		Bordetella_avium	76		Bordetella_avium	19
	genus	1	0.870787	0.893406	0.870787	0.85871		Pseudomonas_E_putida	74		Pseudomonas_E_putida	19
	species	1	0.870787	0.893406	0.870787	0.85871		Paracoccus_denitrificans	57		Paracoccus_denitrificans	14
								Morganella_morganii	47		Morganella_morganii	12
								Pseudomonas_E_chlororaphis	45		Pseudomonas_E_chlororaphis	11
								Cupriavidus_oxalaticus	38		Cupriavidus_oxalaticus	9
								Aeromonas_caviae	17		Sphingobium_yanoikuyae	4
								Sphingobium_yanoikuyae	17		Aeromonas_caviae	4
								number of dropped species	0
>50
		Accuracy Train	Accuracy Test	Precision	Recall	F1 Score		Number of samples in each species in the train set:			Number of samples in each species in the test set:
	phylum	1	1	1	1	1		Citrobacter_B_koseri	179		Citrobacter_B_koseri	45
	class	1	0.95302	0.953302	0.95302	0.951368		Pseudomonas_E_putida	74		Pseudomonas_E_putida	19
	order	1	0.905405	0.911239	0.905405	0.895937		Bordetella_avium	57		Microvirga_lotononidis	14
	family	1	0.918367	0.896655	0.918367	0.903184		Microvirga_lotononidis	54		Bordetella_avium	14
	genus	1	0.884354	0.863947	0.884354	0.86972		Paracoccus_denitrificans	47		Comamonas_testosteroni_C	12
	species	1	0.884354	0.863947	0.884354	0.86972		Comamonas_testosteroni_C	46		Paracoccus_denitrificans	12
								Pseudomonas_E_chlororaphis	45		Pseudomonas_E_chlororaphis	11
								Morganella_morganii	39		Morganella_morganii	9
								Cupriavidus_oxalaticus	17		Cupriavidus_oxalaticus	4
								Sphingobium_yanoikuyae	15		Sphingobium_yanoikuyae	4
								Aeromonas_caviae	12		Aeromonas_caviae	3
								number of dropped species	0
>100
		Accuracy Train	Accuracy Test	Precision	Recall	F1 Score		Number of samples in each species in the train set:			Number of samples in each species in the test set:
	phylum	1	1	1	1	1		Citrobacter_B_koseri	171		Citrobacter_B_koseri	43
	class	1	0.948276	0.95126	0.948276	0.943872		Pseudomonas_E_putida	74		Pseudomonas_E_putida	19
	order	1	0.931034	0.884083	0.931034	0.905218		Pseudomonas_E_chlororaphis	45		Pseudomonas_E_chlororaphis	11
	family	1	0.955752	0.954381	0.955752	0.951658		Bordetella_avium	37		Bordetella_avium	9
	genus	1	0.946903	0.950707	0.946903	0.944578		Paracoccus_denitrificans	27		Microvirga_lotononidis	7
	species	1	0.946903	0.950707	0.946903	0.944578		Microvirga_lotononidis	25		Paracoccus_denitrificans	7
								Morganella_morganii	25		Morganella_morganii	6
								Comamonas_testosteroni_C	22		Comamonas_testosteroni_C	5
								Sphingobium_yanoikuyae	15		Sphingobium_yanoikuyae	4
								Aeromonas_caviae	10		Aeromonas_caviae	2
								number of dropped species	1
>200
		Accuracy Train	Accuracy Test	Precision	Recall	F1 Score		Number of samples in each species in the train set:			Number of samples in each species in the test set:
	phylum	1	1	1	1	1		Citrobacter_B_koseri	157		Citrobacter_B_koseri	40
	class	1	0.977528	0.978076	0.977528	0.976262		Pseudomonas_E_putida	73		Pseudomonas_E_putida	19
	order	1	0.965517	0.969172	0.965517	0.961191		Pseudomonas_E_chlororaphis	45		Pseudomonas_E_chlororaphis	11
	family	1	1	1	1	1		Bordetella_avium	20		Bordetella_avium	5
	genus	1	0.987654	0.989712	0.987654	0.986981		Sphingobium_yanoikuyae	14		Sphingobium_yanoikuyae	3
	species	1	0.987654	0.989712	0.987654	0.986981		Paracoccus_denitrificans	12		Paracoccus_denitrificans	3
								number of dropped species	5
>500
		Accuracy Train	Accuracy Test	Precision	Recall	F1 Score		Number of samples in each species in the train set:			Number of samples in each species in the test set:
	phylum	1	1	1	1	1		Citrobacter_B_koseri	137		Citrobacter_B_koseri	35
	class	1	1	1	1	1		Pseudomonas_E_putida	69		Pseudomonas_E_putida	17
	order	1	0.984615	0.985165	0.984615	0.984644		Pseudomonas_E_chlororaphis	41		Pseudomonas_E_chlororaphis	10
	family	1	0.984615	0.985165	0.984615	0.984644		Sphingobium_yanoikuyae	10		Sphingobium_yanoikuyae	3
	genus	1	1	1	1	1
	species	1	1	1	1	1		number of dropped species	7

### Sheet: Table S3
Example MAGs or genome bins of the synthetic community
Cluster	Sample	Completeness	Redundancy	Genome size (bp)	GC %	Number of contigs	Elements	Species (expected elements length (bp))	Expected elements and lengths (bp)
C1	bcAd1037T	100	0.1	4438301	0.62	4	chrom	Aeromonas caviae
	bcAd1046T	99.99	0.14	4354473	0.62	3	chrom		chrom: 4,578,158 bp
	bcAd1063T	100	0.1	4562171	0.62	1	chrom
C2	bcAd1023T	100	0.06	5136875	0.4	1	chrom	Sphingobacterium spiritivorum
	bcAd1037T	100	0.24	5184353	0.4	1	chrom		chrom: 5,136,875 bp
	bcAd1039T	99.99	0.2	5200260	0.4	1	chrom
C3	bcAd1046T	7.73	0.17	199897	0.37	7		NA	NA
	bcAd1063T	12.17	3.72	494249	0.39	20
C4	bcAd1023T	13.64	0	701175	0.63	11	chrom	Pseudomonas_E chlororaphis	chrom: 6,670,898 bp
	bcAd1023T	100	0.16	6670899	0.63	1	chrom
	bcAd1037T	100	0.23	6670900	0.63	1	chrom
	bcAd1039T	100	0.16	6670899	0.63	1	chrom
C5	bcAd1046T	58.31	1.55	4318892	0.69	5		Azospirillum brasilense_B	NA
	bcAd1063T	26.91	0.23	1776099	0.69	4
C6	bcAd1046T	35.54	0.2	1859790	0.67	7		Azorhizobium caulinodans	NA
	bcAd1063T	83.43	0.37	4331416	0.67	8
C7	bcAd1046T	100	1.01	5250579	0.67	3	chrom1, chrom2, plas	Paracoccus denitrificans	chrom1: 2,853,118 bp; chrom2:1,730,091 bp; plas: 653,815 bp
	bcAd1063T	100	1.81	5264283	0.67	3	chrom1, chrom2, plas
C8	bcAd1037T	89.94	0.37	4772126	0.64	13	chrom, plas2	Sphingobium yanoikuyae	chrom: 5,155,848 bp; plas1-plas6: 5,183-236,893 bp
C9	bcAd1039T	64.61*	0.1	3383006	0.59	3	chrom1, chrom2, plas	Agrobacterium tumefaciens	chrom1: 2,954,609 bp; chrom2: 2,058,540 bp; plas: 410,809 bp
	bcAd1037T	75.09	0.43	3675887	0.6	1	chrom2
	*bcAd1039T	100	0.11	5407578	0.64	1	chrom, plas1-plas4
C10	bcAd1037T	22.43	0.32	836353	0.52	17	chrom	Morganella morganii	chrom: 3,814,514 bp
	bcAd1039T	52.45	2.6	2216731	0.53	37	chrom
	bcAd1046T	5.23	0	152987	0.49	4	chrom
	bcAd1063T	2.67	0.1	37971	0.53	4	chrom
* CheckM2: ~25% disagreement between completeness prediction models (chrom1 may have a chimeric assembly (longer contig than expected))

### Sheet: Table S4
Plasmid predictions for contigs of the ARG genome bins
Genome Bin	Genus (GTDB-Tk)	geNomad
		length (bp)	score (0...1)
INF1-C4	Aeromonas media	94984	0.9782
INF1-C3f	Acinetobacter sp.	67075; 31074; 255486	0.9879; 0.9907; 0.9912
INF1-C6f	Acinetobacter sp.	52862; 38236	0.9928; 0.9934
INF2-C1f	JAFGUR01 sp017988045	35818	0.9497
INF2-C2f	Acinetobacter sp.	37385; 55267; 31747; 28541; 33471	0.9887; 0.9924; 0.9925; 0.9931; 0.9834
INF3-C1f	Aquabacterium_A sp.	260783	0.9779
EFF1-C2f	Aquella sp003538525	61146	0.9641
EFF2-C1	Fluviibacter phosphoraccumulans	45970	0.9718
EFF2-C1f	Aquabacterium_A sp.	299323	0.97771
EFF2-C2f	Pleomorphomonas sp.	10507	0.9802
SLU1-C7	Seramator thermalis	10137	0.946

### Sheet: Table S5
Class D 2 beta-lactamase genome bins and contigs
Contig/Accession	Sample	Genome Bin	Completeness	Redundancy	Taxa (species)	Taxa (family)	geNomad plasmid score (0…1)	geNomad plasmid length (bp)
blaOXA-464 KU721146
CP183406.1					Arcobacter butzleri	Arcobacteraceae
EEC2					Arcobacter butzleri	Arcobacteraceae
CP053835.1					Arcobacter defluvii	Arcobacteraceae
ENC4					Arcobacter cryaerophilus	Arcobacteraceae
CP042652.1					Arcobacter acticola	Arcobacteraceae
s1.ctg044793l	INF2
s0.ctg006697l	INF1	C5f	27.03	0.8	Arcobacter sp.	Arcobacteraceae
s2037.ctg002770l	INF2
s23410.ctg030464l	INF2
s11272.ctg014836l	INF2
s24657.ctg032319l	INF1
s21411.ctg023591l	INF3
s18593.ctg020543l	INF3						0.9321	5884
s0.ctg019872l	INF1
s1.ctg003290l	INF2
s8353.ctg009320l	INF3
s0.ctg011225l	INF1
s10.ctg001312l	INF3	C4f	31.69	0.13	Arcobacter sp017995775	Arcobacteraceae
s5709.ctg006388l	INF3
s16264.ctg021428l	INF1
s4806.ctg006467l	INF1						0.866	10768
s46534.ctg051470l	INF3
s42218.ctg057264l	INF1
s38688.ctg042595l	INF3						0.9216	10768
CP032100.1					Arcobacter suis	Arcobacteraceae
s0.ctg025057l	INF1						0.8661	10768
s1.ctg009132l	INF2
s0.ctg000707l	INF1
s1.ctg046449l	INF2
s0.ctg008951l	INF1
s31643.ctg041501l	INF2						0.9026	10768
s1.ctg008129l	INF2	C7f	21.16	0.03	Arcobacter sp.	Arcobacteraceae
s1.ctg035853l	INF2
s1.ctg008922l	INF2
s0.ctg027561l	INF1
s27745.ctg036219l	INF2
s25498.ctg028069l	INF3						0.817	10769
s0.ctg001594l	INF1
s0.ctg020806l	INF1						0.932	8274
s10.ctg003382l	INF3	C7f	27.71	0.21	Arcobacter cryaerophilus_A	Arcobacteraceae
s52630.ctg058870l	INF3						0.9175	10768
s1.ctg046422l	INF2						0.9569	9081
s16739.ctg021805l	INF2						0.9286	10768
s0.ctg001044l	INF1						0.9293	10768
s1.ctg001528l	INF2						0.8862	10768
s1.ctg008404l	INF2						0.9814	10768
s10.ctg008364l	INF3						0.9665	10768
s1.ctg029157l	INF2						0.709	10768
s1.ctg023029l	INF2						0.8352	9996

### Sheet: Table S6
Class C beta-lactamase genome bins and contigs
Contig/Accession	Sample	Genome Bin	Completeness	Redundancy	Taxa (species)	Taxa (family)	geNomad plasmid score (0…1)	geNomad plasmid length (bp)
CP032274.1					Acinetobacter sp.	Moraxellaceae
s0.ctg032507l	INF1						0.9931	8751
s12384.ctg016378l	INF1						0.9946	11215
s0.ctg060815l	INF1						0.9905	9377
s19014.ctg024941c	INF1						0.9926	10937
s14420.ctg018836c	INF2						0.9919	7560
s15889.ctg017579c	INF3						0.9916	9069
s0.ctg023587l	INF1						0.9946	11215
s23052.ctg030217l	INF1						0.9933	8309
s29743.ctg039014l	INF1						0.9945	6589
s29686.ctg038937l	INF1						0.9925	8519
s42147.ctg057144l	INF1						0.9933	27760
s38098.ctg041930l	INF3
s34351.ctg037774l	INF3
s0.ctg007657l	INF1	C3f	99.97	3.43	Acinetobacter sp.	Moraxellaceae
s342.ctg000481l	INF2
s294.ctg000339l	INF3
s41333.ctg056107l	INF2						0.9718	11215
s3705.ctg005001l	INF1						0.947	11215
s26928.ctg035146l	INF2						0.9933	20451
s1.ctg000565l	INF2						0.9938	11214
s7899.ctg010523l	INF2						0.9925	9958
s1.ctg017122l	INF2						0.9927	11214
s0.ctg024624l	INF1						0.9944	10984
s1.ctg057230l	INF2						0.9931	10070
MRSN15084					Acinetobacter baumannii	Moraxellaceae	0.9952	5853
s21891.ctg024122c	INF3						0.9946	11215
s26768.ctg034942l	INF2						0.9939	8577
s26768.ctg034942l	INF2						0.9939	8577
s0.ctg009177l	INF1						0.9921	11215

### Sheet: Table S7
pdif sites of the class C beta-lactamases
contig	hit	start	end	XerC	spacer	XerD	orientation	name	reverse start	reverse end	length
MRSN15084	pdif1	3969	3996	ATTTCGTATAA	CAGCCA	TTATGTTAAAT	C|D	pdif69
MRSN15084	pdif2	5294	5321	AATTAACATAA	TACACC	TTATACGAAAC	D|C	pdif131
s0.ctg007657l	pdif1	4360	4387	ATTTCGCATAA	GCACCA	TTATGTTAAAT	C|D	pdif338
s0.ctg007657l	pdif2	6225	6252	AATTAACATAA	TACGTC	TTATGCGAAAT	D|C	pdif330
s0.ctg009177l	pdif1	4918	4945	GTTTCGTATAA	GCTCTA	TTATGTTAAAT	C|D	pdif34
s0.ctg009177l	pdif2	6226	6253	AATTAACATAA	TACACC	TTATACGAAAT	D|C	pdif8
s0.ctg023587l	pdif1	4963	4990	ATTTCGTATAA	GGTGTA	TTATGTTAATT	C|D	pdif8	6253	6226	11215
s0.ctg023587l	pdif2	6288	6315	ATTTAACATAA	TGGCTG	TTATACGAATT	D|C	pdif324	4928	4901	11215
s0.ctg024624l	pdif1	6225	6252	ATTACATATGT	ATTAAT	TTTTGTTAAAT	C|D	pdif330	4760	4733	10984
s0.ctg024624l	pdif2	6288	6315	ATTTAACATAA	TGGCCG	TTATGCGAAAT	D|C	pdif346	4697	4670	10984
s0.ctg024624l	pdif3	6386	6413	AATTCGTGTAA	CGTGTA	TTATGTTAATT	C|D	pdif347	4599	4572	10984
s0.ctg024624l	pdif4	6655	6682	ACTTAACATAA	TGGCTG	TTATACGAAAT	D|C	pdif348	4330	4303	10984
s0.ctg024624l	pdif5	6758	6785	ACTTCGCATAA	CGTGTA	TTATGTTAATT	C|D	pdif349	4227	4200	10984
s0.ctg024624l	pdif6	6914	6941	ATTTCGTATAA	TCCGTA	TTATGCTAATT	D|C	pdif350	4071	4044	10984
s0.ctg032507l	pdif1	944	971	ATTTCGTATAA	CCGCCA	TTATGTTAAGT	C|D	pdif90
s0.ctg032507l	pdif2	1586	1613	AATTAACATAA	TGGGCG	TTATGCGAAGT	D|C	pdif320
s0.ctg049933l	pdif1	4918	4945	GTTTCGTATAA	GCGCTA	TTATGTTAAAT	C|D	pdif328
s0.ctg049933l	pdif2	6226	6253	AATTAACATAA	TACACC	TTATACGAAAT	D|C	pdif8
s0.ctg060815l	pdif1	1936	1963	ATTTCGTATAA	GGTGTA	TTATGTTAATT	C|D	pdif8	7442	7415	9377
s0.ctg060815l	pdif2	4450	4477	ATTTAACATAA	TGGCTG	TTATACGAATT	D|C	pdif324	4928	4901	9377
s12384.ctg016378l	pdif1	4963	4990	ATTTCGTATAA	GGCGTA	TTATGTTAATT	C|D	pdif6	6253	6226	11215
s12384.ctg016378l	pdif2	6288	6315	ATTTAACATAA	TGGCCG	TTATACGAAAT	D|C	pdif329	4928	4901	11215
s14420.ctg018836c	pdif1	3225	3252	ATTTCGTATAA	CGGCCA	TTATGTTAAAT	C|D	pdif329
s14420.ctg018836c	pdif2	4550	4577	AATTAACATAA	TACACC	TTATACGAAAT	D|C	pdif8
s15889.ctg017579c	pdif1	4963	4990	ATTTCGTATAA	GGTGTA	TTATGTTAATT	C|D	pdif8	4107	4080	9069
s15889.ctg017579c	pdif2	6288	6315	ATTTAACATAA	TGGGCG	TTATACGAAAT	D|C	pdif31	2782	2755	9069
s15889.ctg017579c	pdif3	7139	7166	ACTTCGCATAA	CGCCCA	TTATGTTAATT	C|D	pdif320	1931	1904	9069
s15889.ctg017579c	pdif4	7781	7808	ACTTAACATAA	TGGCGG	TTATACGAAAT	D|C	pdif90	1289	1262	9069
s19014.ctg024941c	pdif1	3016	3043	GTTTCGCATAA	CAGCCA	TTATGTTAAAT	C|D	pdif10
s19014.ctg024941c	pdif2	4623	4650	AATTCGTATAA	CAGCCA	TTATGTTAAAT	D|C	pdif325
s1.ctg000565l	pdif1	6224	6251	ATTACATATGT	ATTAAT	TTTTGTTAAAT	C|D	pdif330	4991	4964	11214
s1.ctg000565l	pdif2	6287	6314	ATTTAACATAA	TGGGCG	TTATACGAAAC	D|C	pdif342	4928	4901	11214
s1.ctg000565l	pdif3	6760	6787	TTTTCGGATAA	TCCGTA	TTATATTAATT	C|D	pdif344	4455	4428	11214
s1.ctg000565l	pdif4	8913	8940	ATTTAACATAA	AATCTC	TTATGCGCAGT	D|C	pdif293	2302	2275	11214
s1.ctg017122l	pdif1	6224	6251	ATTACATATGT	ATTAAT	TTTTGTTAAAT	C|D	pdif330	4991	4964	11214
s1.ctg017122l	pdif2	6287	6314	ATTTAACATAA	TGGCTG	TTATACGAAGT	D|C	pdif335	4928	4901	11214
s1.ctg017122l	pdif3	6944	6971	CATTCGTATAA	CGTGTA	TTATGTTAATT	C|D	pdif336	4271	4244	11214
s1.ctg017122l	pdif4	8355	8382	ATTTAACATAA	TGGCGG	TTATACGAAAC	D|C	pdif338	2860	2833	11214
s1.ctg045269l	pdif1	4918	4945	GTTTCGTATAA	GCTCTA	TTATGTTAAAT	C|D	pdif34
s1.ctg045269l	pdif2	6226	6253	AATTAACATAA	TACACC	TTATACGAAAT	D|C	pdif8
s1.ctg057230l	pdif1	6271	6298	ATTTAACATAA	TGGGCG	TTATACGAAAT	C|D	pdif80	3800	3773	10070
s1.ctg057230l	pdif2	8609	8636	ACTTCGCATAA	CGCCCA	TTATGTTAATT	D|C	pdif118	1462	1435	10070
s21891.ctg024122c	pdif1	4918	4945	GTTTCGTATAA	GCTCTA	TTATGTTAAAT	C|D	pdif34
s21891.ctg024122c	pdif2	6226	6253	AATTAACATAA	TACACC	TTATACGAAAT	D|C	pdif8
s23052.ctg030217l	pdif1	1301	1328	AATTAACATAA	TACACC	TTATACGAAAT	C|D	pdif16
s23052.ctg030217l	pdif2	1995	2022	AATTCGTATAA	CAGCCA	TTATGTTAAAT	D|C	pdif325
s26768.ctg034942l	pdif1	2325	2352	GTTTCGTATAA	GGTGTA	TTATGTTAATT	C|D	pdif131	6253	6226	8577
s26768.ctg034942l	pdif2	3633	3660	ATTTAACATAA	TAGAGC	TTATACGAAAC	D|C	pdif34	4945	4918	8577
s26928.ctg035146l	pdif1	1030	1057	ATTTAACATAA	AATTTC	TTATGTGAAGT	C|D	pdif9	19422	19395	20451
s26928.ctg035146l	pdif2	1867	1894	AATTCGTATAA	CGTGTA	TTATGTTAATT	D|C	pdif72	18585	18558	20451
s26928.ctg035146l	pdif3	3129	3156	ATTACATATGT	ATTAAT	TTTTGTTAAAT	C|D	pdif330	17323	17296	20451
s26928.ctg035146l	pdif4	3192	3219	ATTTAACATAA	TGGGCG	TTATACGAAAC	D|C	pdif342	17260	17233	20451
s26928.ctg035146l	pdif5	7083	7110	ACTTAACATAA	AATCTC	TTATGCGAAAT	C|D	pdif345	13369	13342	20451
s26928.ctg035146l	pdif6	12521	12548	ATTTCGTATAA	GGTGTA	TTATGTTAATT	D|C	pdif16	7931	7904	20451
s294.ctg000339l	pdif1	4964	4991	ATTTCGCATAA	GACGTA	TTATGTTAATT	C|D	pdif330	6205	6178	11168
s294.ctg000339l	pdif2	8107	8134	ATTTTACATAA	TGGCGG	TTATGCGAAAA	D|C	pdif333	3062	3035	11168
s29686.ctg038937l	pdif1	1511	1538	AATTAACATAA	TACACC	TTATACGAAAT	C|D	pdif16
s29686.ctg038937l	pdif2	2205	2232	AATTCGTATAA	CAGCCA	TTATGTTAAAT	D|C	pdif325
s29743.ctg039014l	pdif1	275	302	AATTCGTATAA	CAGCCA	TTATGTTAAAT	C|D	pdif324
s29743.ctg039014l	pdif2	1600	1627	AATTAACATAA	TACACC	TTATACGAAAT	D|C	pdif8
s342.ctg000481l	pdif1	4964	4991	ATTTCGCATAA	GACGTA	TTATGTTAATT	C|D	pdif330	6252	6225	11215
s342.ctg000481l	pdif2	6831	6858	ATTTTACATAA	TGGCGG	TTATGCGAAAA	D|C	pdif333	4385	4358	11215
s34351.ctg037774l	pdif1	4963	4990	ATTTCGCATAA	GGCGTA	TTATGTTAATT	C|D	pdif55	6253	6226	11215
s34351.ctg037774l	pdif2	6829	6856	ATTTAAAATAA	TGGTGC	TTATGCGAAAT	D|C	pdif333	4387	4360	11215
s3705.ctg005001l	pdif1	3188	3215	ATTCCGTATAA	CGACCA	TTATGTTGTAT	C|D	pdif338
s3705.ctg005001l	pdif2	4876	4903	AATTAACATAA	TAGACC	TTATACGAAAT	D|C	pdif342
s38098.ctg041930l	pdif1	4963	4990	GTTTCGTATAA	GGTGTA	TTATGTTAATT	C|D	pdif131	5439	5412	10401
s38098.ctg041930l	pdif2	7556	7583	TTTTTAAATAA	TTTCTT	ATATAAGAATT	D|C	pdif351	2846	2819	10401
s38098.ctg041930l	pdif3	7591	7618	ACTTAACATAA	TGGCGG	TTATACGAAAT	C|D	pdif63	2811	2784	10401
s38098.ctg041930l	pdif4	8315	8342	ATTTCGTATAA	GGTGTA	TTATGTTAATT	D|C	pdif16	2087	2060	10401
s39922.ctg053620l	pdif1	4963	4990	GTTTCGTATAA	GGTGTA	TTATGTTAATT	C|D	pdif131	6255	6228	11217
s39922.ctg053620l	pdif2	6289	6316	ATTTAACATAA	TGGGCG	TTATACGAAGT	D|C	pdif336	4929	4902	11217
s41333.ctg056107l	pdif1	6311	6338	ATTTCCTATAA	GGTCTA	TTATGTTAATT	C|D	pdif326	4907	4880	11217
s41333.ctg056107l	pdif2	7998	8025	ATACAGCATAA	TAGTCG	TTATACGGAAT	D|C	pdif327	3220	3193	11217
s42147.ctg057144l	pdif1	437	464	ATTTCGCATAA	GAGATT	TTATGTTAAAT	C|D	pdif114
s42147.ctg057144l	pdif2	3126	3153	AATTAACATAA	TACGCC	TTATGCGAAGT	D|C	pdif352
s42147.ctg057144l	pdif3	3979	4006	GTTTCGTATAA	CGCCCA	TTATGTTAAAT	C|D	pdif342
s42147.ctg057144l	pdif4	5304	5331	AATTAACATAA	TACACC	TTATACGAAAT	D|C	pdif8
s7899.ctg010523l	pdif1	4968	4995	ATTACATATGT	ATTAAT	TTTTGTTAAAT	C|D	pdif330	4991	4964	9958
s7899.ctg010523l	pdif2	5031	5058	ATTTAACATAA	TGGCGC	TTATACGAAAC	D|C	pdif332	4928	4901	9958
CP032274.1	pdif1	4963	4990	ATTTCGTATAA	CGTGTA	TTATGTTAATT	C|D	pdif23	4036	4009	8998
CP032274.1	pdif2	6288	6315	ATTTAACATAA	TGGCTG	TTATACGAAAC	D|C	pdif15	2711	2684	8998

### Sheet: Table S8
blaOXA-129 genome bins and contigs
Contig/Accession	Sample	Genome Bin	Completeness	Redundancy	Taxa (species)	Taxa (family)	geNomad plasmid score (0…1)	geNomad plasmid length (bp)
FJWZ01000025.1					Enterobacter hormaechei	Enterobacteriaceae	0.9907	14864
CP031449.2					Pseudomonas aeruginosa	Pseudomonadaceae	0.9921	20804
s28039.ctg036605l	INF2
s5338.ctg005986l	INF3	C5	38.56	1.35	Simplicispira sp017988165	Burkholderiaceae
s2137.ctg002908l	INF1	C3	31.41	3.4	Simplicispira sp017988165	Burkholderiaceae
s18438.ctg024208l	INF1						0.9684	25081

### Sheet: Table S9
sul1-9 genome bins and contigs
Contig/Accession	Sample	Genome Bin	Completeness	Redundancy	Taxa (species)	Taxa (family)	geNomad plasmid score (0…1)	geNomad plasmid length (bp)
CP026207.1					Escherichia coli	Enterobacteriaceae	0.9478	20852
AY963803.6					Salmonella enterica	Enterobacteriaceae
s137.ctg000200l	SLU3	C1	97	4.14	JAUCQB01 sp.	PWPN01
s399.ctg000560l	SLU2	C4	90.86	3.74	JAUCQB01 sp.	PWPN01
s17.ctg041013l	EFF2						0.9685	31848

### Sheet: Table S10
erm(F) genome bins and contigs
Contig/Accession	Sample	Genome Bin	Completeness	Redundancy	Taxa (species)	Taxa (family)	geNomad plasmid score (0…1)	geNomad plasmid length (bp)	CTnDOT length (bp) (reference: 7655 bp)
M17808.1					Bacteroides fragilis	Bacteroidaceae
s10.ctg005298l	INF3	C2	29.96	1.1	Bacteroides sp.	Bacteroidaceae
CP054002.1					Bacteroides fragilis	Bacteroidaceae	0.9929	10012
s252.ctg000287l	INF3						0.916	19261	3770
s3603.ctg005124l	SLU2	C2	29.47	1.45	MVYY01 sp012517575	Paludibacteraceae
s11680.ctg016811l	SLU3	C2	77.07	3.33	MVYY01 sp012517575	Paludibacteraceae
s1.ctg011090l	SLU1
s3.ctg008624l	SLU2
s2030.ctg002865l	SLU2
s1.ctg049768l	SLU1
s45902.ctg073735l	SLU2
s1.ctg052735l	SLU1
s1.ctg001235l	SLU1
s1.ctg021279l	SLU1	C5	34.44	0.02	Seramator thermalis	Dysgonomonadaceae
s4.ctg000209l	SLU3	C5	52.83	3.49	Petrimonas sp.	Dysgonomonadaceae
s4.ctg034248l	SLU3
s1.ctg023398l	SLU1	C3	25.87	1.92	UBA1064 sp002316235	Tenuifilaceae
s3.ctg005828l	SLU2	C10	17.7	0.83	SR-FBR-E99 sp009881065	VadinHA17
s30909.ctg045958l	SLU3
s4.ctg016419l	SLU3	C7	17.49	0.6	UBA1413 sp002304925	Prolixibacteraceae
s854.ctg000934l	EFF2								6927
s29774.ctg043727l	SLU1
s3.ctg021958l	SLU2
s2396.ctg003397l	SLU2	C3	94.92	3.25	DUQS01 sp012837685	Paludibacteraceae
s498.ctg000705l	SLU2
s3.ctg007810l	SLU2
s25641.ctg036837l	SLU2	C1	69.04	3.84	Bact-19 sp002412425	ML635J-15
s1.ctg010434l	SLU1	C2	56.2	1.74	Seramator thermalis	Dysgonomonadaceae
s35793.ctg053218l	SLU1
s4.ctg005206l	SLU3	C3	34.65	0.63	Seramator thermalis	Dysgonomonadaceae
s4.ctg049861l	SLU3
s3.ctg002540l	SLU2	C9	41.41	0.17	Petrimonas sp002069095	Dysgonomonadaceae
s40323.ctg061682l	SLU1
s3.ctg034885l	SLU2
